# Tracking the prevalence and emergence of SARS CoV2 variants of concern using a regional genomic surveillance program

**DOI:** 10.1101/2023.05.08.23289687

**Authors:** Ana Jung, Lindsay Droit, Binita Febles, Catarina Fronick, Lisa Cook, Scott A. Handley, Bijal A Parikh, David Wang

## Abstract

SARS-CoV-2 molecular testing coupled with whole genome sequencing is instrumental for real-time genomic surveillance. Genomic surveillance is critical for monitoring the spread of variants of concern (VOC) as well as novel variant discovery. Since the beginning of the pandemic millions of SARS-CoV-2 genomes have been deposited into public sequence databases. This is the result of efforts of both national and regional diagnostic laboratories. Here we describe the results of SARS-CoV-2 genomic surveillance from February 2021 to June 2022 at a metropolitan hospital in the USA. We demonstrate that consistent daily sampling is sufficient to track the regional prevalence and emergence of VOC. Similar sampling efforts should be considered a viable option for local SARS-CoV-2 genomic surveillance at other regional laboratories.
