## Supplemental Table 2 for "Tracking the prevalence and emergence of SARS CoV2 variants of concern using a regional genomic surveillance program"

### Sheet: indel_summary_w_sublineages
Type	Mutation	Lineage	Count	Start	End	Length	Gene	Gene_Simple_UTR	Frequency	Lineage_Count	Lineage_Frequency
Deletion	518-520	Omicron (21K)	1	518	520	3	ORF1ab	ORF1ab	0.000803859	249	0.00401606
Deletion	6513-6515	Omicron (21K)	249	6513	6515	3	ORF1ab	ORF1ab	0.200161	249	1
Deletion	22194-22196	Omicron (21K)	248	22194	22196	3	S	S	0.199357	249	0.995984
Insertion	25711:CCC	Omicron (21K)	1	25711	25714	3	ORF3a	ORF3a	0.000803859	249	0.00401606
Deletion	29691-29694	Omicron (21K)	1	29691	29694	4	3'UTR	UTR	0.000803859	249	0.00401606
Deletion	515-520	Omicron (21K)	1	515	520	6	ORF1ab	ORF1ab	0.000803859	249	0.00401606
Deletion	6563-6568	Omicron (21K)	1	6563	6568	6	ORF1ab	ORF1ab	0.000803859	249	0.00401606
Deletion	21765-21770	Omicron (21K)	248	21765	21770	6	S	S	0.199357	249	0.995984
Deletion	22193-22198	Omicron (21K)	1	22193	22198	6	S	S	0.000803859	249	0.00401606
Deletion	510-518	Omicron (21K)	1	510	518	9	ORF1ab	ORF1ab	0.000803859	249	0.00401606
Deletion	11285-11293	Omicron (21K)	247	11285	11293	9	ORF1ab	ORF1ab	0.198553	249	0.991968
Deletion	21987-21995	Omicron (21K)	249	21987	21995	9	S	S	0.200161	249	1
Deletion	28362-28370	Omicron (21K)	249	28362	28370	9	N	N	0.200161	249	1
Insertion	22205:GAGCCAGAA	Omicron (21K)	248	22205	22214	9	S	S	0.199357	249	0.995984
Insertion	22205:GATCCAGAA	Omicron (21K)	1	22205	22214	9	S	S	0.000803859	249	0.00401606
Deletion	11283-11294	Omicron (21K)	1	11283	11294	12	ORF1ab	ORF1ab	0.000803859	249	0.00401606
Deletion	29729-29747	Omicron (21K)	1	29729	29747	19	3'UTR	UTR	0.000803859	249	0.00401606
Deletion	27556-27646	Omicron (21K)	1	27556	27646	91	ORF7a	ORF7a	0.000803859	249	0.00401606
Deletion	28254	Omicron (21L)	1	28254	28254	1	ORF8	ORF8	0.000803859	265	0.00377358
Deletion	518-520	Omicron (21L)	2	518	520	3	ORF1ab	ORF1ab	0.00160772	265	0.00754717
Deletion	3951-3953	Omicron (21L)	2	3951	3953	3	ORF1ab	ORF1ab	0.00160772	265	0.00754717
Deletion	27759-27761	Omicron (21L)	1	27759	27761	3	ORF7a	ORF7a	0.000803859	265	0.00377358
Deletion	506-511	Omicron (21L)	1	506	511	6	ORF1ab	ORF1ab	0.000803859	265	0.00377358
Deletion	515-520	Omicron (21L)	1	515	520	6	ORF1ab	ORF1ab	0.000803859	265	0.00377358
Deletion	21765-21770	Omicron (21L)	32	21765	21770	6	S	S	0.0257235	265	0.120755
Deletion	25430-25435	Omicron (21L)	2	25430	25435	6	ORF3a	ORF3a	0.00160772	265	0.00754717
Deletion	510-518	Omicron (21L)	1	510	518	9	ORF1ab	ORF1ab	0.000803859	265	0.00377358
Deletion	515-523	Omicron (21L)	2	515	523	9	ORF1ab	ORF1ab	0.00160772	265	0.00754717
Deletion	686-694	Omicron (21L)	5	686	694	9	ORF1ab	ORF1ab	0.00401929	265	0.0188679
Deletion	11288-11296	Omicron (21L)	265	11288	11296	9	ORF1ab	ORF1ab	0.213023	265	1
Deletion	21633-21641	Omicron (21L)	265	21633	21641	9	S	S	0.213023	265	1
Deletion	28362-28370	Omicron (21L)	265	28362	28370	9	N	N	0.213023	265	1
Insertion	22199:ACAGTAGGAGGA	Omicron (21L)	1	22199	22211	12	S	S	0.000803859	265	0.00377358
Deletion	509-523	Omicron (21L)	2	509	523	15	ORF1ab	ORF1ab	0.00160772	265	0.00754717
Deletion	29732-29757	Omicron (21L)	1	29732	29757	26	3'UTR	UTR	0.000803859	265	0.00377358
Deletion	29734-29759	Omicron (21L)	264	29734	29759	26	3'UTR	UTR	0.212219	265	0.996226
Deletion	27245-27304	Omicron (21L)	1	27245	27304	60	ORF6	ORF6	0.000803859	265	0.00377358
Deletion	27570-27629	Omicron (21L)	1	27570	27629	60	ORF7a	ORF7a	0.000803859	265	0.00377358
Deletion	28274	Alpha	100	28274	28274	1	N	N	0.0803859	101	0.990099
Deletion	25826-25828	Alpha	1	25826	25828	3	ORF3a	ORF3a	0.000803859	101	0.00990099
Deletion	21994-21997	Alpha	100	21994	21997	4	S	S	0.0803859	101	0.990099
Deletion	21766-21772	Alpha	101	21766	21772	7	S	S	0.0811897	101	1
Deletion	28090-28096	Alpha	1	28090	28096	7	ORF8	ORF8	0.000803859	101	0.00990099
Deletion	11288-11297	Alpha	100	11288	11297	10	ORF1ab	ORF1ab	0.0803859	101	0.990099
Deletion	21984-21996	Alpha	1	21984	21996	13	S	S	0.000803859	101	0.00990099
Deletion	27266-27293	Alpha	1	27266	27293	28	ORF6	ORF6	0.000803859	101	0.00990099
Deletion	26494	Delta	1	26494	26494	1	3'UTR	UTR	0.000803859	490	0.00204082
Deletion	27577	Delta	1	27577	27577	1	ORF7a	ORF7a	0.000803859	490	0.00204082
Deletion	28269	Delta	1	28269	28269	1	3'UTR	UTR	0.000803859	490	0.00204082
Deletion	28271	Delta	416	28271	28271	1	3'UTR	UTR	0.334405	490	0.84898
Deletion	28274	Delta	73	28274	28274	1	N	N	0.0586817	490	0.14898
Insertion	27906:T	Delta	1	27906	27907	1	ORF8	ORF8	0.000803859	490	0.00204082
Insertion	28215:T	Delta	5	28215	28216	1	ORF8	ORF8	0.00401929	490	0.0102041
Deletion	27721-27722	Delta	1	27721	27722	2	ORF7a	ORF7a	0.000803859	490	0.00204082
Deletion	27792-27793	Delta	1	27792	27793	2	ORF7b	ORF7b	0.000803859	490	0.00204082
Deletion	28245-28246	Delta	1	28245	28246	2	ORF8	ORF8	0.000803859	490	0.00204082
Insertion	27906:TT	Delta	1	27906	27908	2	ORF8	ORF8	0.000803859	490	0.00204082
Deletion	516-518	Delta	1	516	518	3	ORF1ab	ORF1ab	0.000803859	490	0.00204082
Deletion	518-520	Delta	1	518	520	3	ORF1ab	ORF1ab	0.000803859	490	0.00204082
Deletion	5135-5137	Delta	1	5135	5137	3	ORF1ab	ORF1ab	0.000803859	490	0.00204082
Deletion	6513-6515	Delta	6	6513	6515	3	ORF1ab	ORF1ab	0.00482315	490	0.0122449
Deletion	21992-21994	Delta	2	21992	21994	3	S	S	0.00160772	490	0.00408163
Deletion	27579-27581	Delta	2	27579	27581	3	ORF7a	ORF7a	0.00160772	490	0.00408163
Deletion	28028-28030	Delta	2	28028	28030	3	ORF8	ORF8	0.00160772	490	0.00408163
Deletion	28155-28157	Delta	1	28155	28157	3	ORF8	ORF8	0.000803859	490	0.00204082
Deletion	28252-28254	Delta	1	28252	28254	3	ORF8	ORF8	0.000803859	490	0.00204082
Insertion	25702:CCC	Delta	11	25702	25705	3	ORF3a	ORF3a	0.00884244	490	0.022449
Insertion	27906:TTT	Delta	1	27906	27909	3	ORF8	ORF8	0.000803859	490	0.00204082
Deletion	517-520	Delta	1	517	520	4	ORF1ab	ORF1ab	0.000803859	490	0.00204082
Deletion	26158-26161	Delta	2	26158	26161	4	ORF3a	ORF3a	0.00160772	490	0.00408163
Deletion	20407-20412	Delta	1	20407	20412	6	ORF1ab	ORF1ab	0.000803859	490	0.00204082
Deletion	22029-22034	Delta	411	22029	22034	6	S	S	0.330386	490	0.838776
Deletion	28090-28095	Delta	1	28090	28095	6	ORF8	ORF8	0.000803859	490	0.00204082
Deletion	28248-28253	Delta	413	28248	28253	6	ORF8	ORF8	0.331994	490	0.842857
Deletion	28249-28254	Delta	1	28249	28254	6	ORF8	ORF8	0.000803859	490	0.00204082
Deletion	21766-21772	Delta	1	21766	21772	7	S	S	0.000803859	490	0.00204082
Deletion	22029-22035	Delta	71	22029	22035	7	S	S	0.057074	490	0.144898
Deletion	28248-28254	Delta	72	28248	28254	7	ORF8	ORF8	0.0578778	490	0.146939
Insertion	27946:AGTGGCGG	Delta	1	27946	27954	8	ORF8	ORF8	0.000803859	490	0.00204082
Deletion	686-694	Delta	4	686	694	9	ORF1ab	ORF1ab	0.00321543	490	0.00816327
Deletion	25717-25725	Delta	1	25717	25725	9	ORF3a	ORF3a	0.000803859	490	0.00204082
Deletion	27653-27661	Delta	1	27653	27661	9	ORF7a	ORF7a	0.000803859	490	0.00204082
Deletion	27574-27584	Delta	1	27574	27584	11	ORF7a	ORF7a	0.000803859	490	0.00204082
Deletion	27607-27617	Delta	2	27607	27617	11	ORF7a	ORF7a	0.00160772	490	0.00408163
Deletion	3332-3343	Delta	1	3332	3343	12	ORF1ab	ORF1ab	0.000803859	490	0.00204082
Deletion	25708-25719	Delta	2	25708	25719	12	ORF3a	ORF3a	0.00160772	490	0.00408163
Deletion	509-523	Delta	1	509	523	15	ORF1ab	ORF1ab	0.000803859	490	0.00204082
Deletion	27388-27402	Delta	1	27388	27402	15	3'UTR	UTR	0.000803859	490	0.00204082
Deletion	29751-29766	Delta	1	29751	29766	16	3'UTR	UTR	0.000803859	490	0.00204082
Deletion	27571-27593	Delta	1	27571	27593	23	ORF7a	ORF7a	0.000803859	490	0.00204082
Deletion	27556-27592	Delta	1	27556	27592	37	ORF7a	ORF7a	0.000803859	490	0.00204082
Deletion	27703-27741	Delta	1	27703	27741	39	ORF7a	ORF7a	0.000803859	490	0.00204082
Deletion	27583-27623	Delta	1	27583	27623	41	ORF7a	ORF7a	0.000803859	490	0.00204082
Deletion	27555-27624	Delta	1	27555	27624	70	ORF7a	ORF7a	0.000803859	490	0.00204082
Deletion	27550-27625	Delta	1	27550	27625	76	ORF7a	ORF7a	0.000803859	490	0.00204082
Deletion	27556-27652	Delta	1	27556	27652	97	ORF7a	ORF7a	0.000803859	490	0.00204082
Deletion	27521-27628	Delta	1	27521	27628	108	ORF7a	ORF7a	0.000803859	490	0.00204082
Deletion	27520-27643	Delta	1	27520	27643	124	ORF7a	ORF7a	0.000803859	490	0.00204082
Deletion	25450-25575	Delta	1	25450	25575	126	ORF3a	ORF3a	0.000803859	490	0.00204082
Deletion	28274	Other	2	28274	28274	1	N	N	0.00160772	19	0.105263
Insertion	28269:AAAC	Other	8	28269	28273	4	3'UTR	UTR	0.00643087	19	0.421053
Deletion	11288-11297	Other	10	11288	11297	10	ORF1ab	ORF1ab	0.00803859	19	0.526316
Deletion	223	Reference Strain	1	223	223	1	5'UTR	UTR	0.000803859	119	0.00840336
Deletion	26162	Reference Strain	1	26162	26162	1	ORF3a	ORF3a	0.000803859	119	0.00840336
Deletion	28274	Reference Strain	1	28274	28274	1	N	N	0.000803859	119	0.00840336
Deletion	27795-27797	Reference Strain	1	27795	27797	3	ORF7b	ORF7b	0.000803859	119	0.00840336
Deletion	27797-27799	Reference Strain	1	27797	27799	3	ORF7b	ORF7b	0.000803859	119	0.00840336
Insertion	21995:CTA	Reference Strain	2	21995	21998	3	S	S	0.00160772	119	0.0168067
Deletion	2561-2564	Reference Strain	1	2561	2564	4	ORF1ab	ORF1ab	0.000803859	119	0.00840336
Deletion	21994-21997	Reference Strain	5	21994	21997	4	S	S	0.00401929	119	0.0420168
Deletion	28896-28899	Reference Strain	5	28896	28899	4	N	N	0.00401929	119	0.0420168
Deletion	26158-26162	Reference Strain	2	26158	26162	5	ORF3a	ORF3a	0.00160772	119	0.0168067
Deletion	6519-6525	Reference Strain	1	6519	6525	7	ORF1ab	ORF1ab	0.000803859	119	0.00840336
Insertion	22196:NTAGTGCGT	Reference Strain	1	22196	22205	9	S	S	0.000803859	119	0.00840336
Deletion	686-695	Reference Strain	1	686	695	10	ORF1ab	ORF1ab	0.000803859	119	0.00840336
Deletion	11288-11297	Reference Strain	6	11288	11297	10	ORF1ab	ORF1ab	0.00482315	119	0.0504202
Deletion	21984-21993	Reference Strain	1	21984	21993	10	S	S	0.000803859	119	0.00840336
Deletion	21984-21996	Reference Strain	1	21984	21996	13	S	S	0.000803859	119	0.00840336
Deletion	26158-26170	Reference Strain	1	26158	26170	13	ORF3a	ORF3a	0.000803859	119	0.00840336
Deletion	27887-27902	Reference Strain	5	27887	27902	16	ORF7b	ORF7b	0.00401929	119	0.0420168
Deletion	29749-29766	Reference Strain	1	29749	29766	18	3'UTR	UTR	0.000803859	119	0.00840336
